# The effect of hypersensitivity pneumonitis guideline on the pathologic diagnosis of interstitial pneumonia

**DOI:** 10.1101/2021.05.30.21257203

**Authors:** Mutsumi Ozasa, Andrey Bychkov, Yoshiaki Zaizen, Kazuhiro Tabata, Wataru Uegami, Yasuhiko Yamano, Kensuke Kataoka, Takeshi Johkoh, Hiroshi Mukae, Yasuhiro Kondoh, Junya Fukuoka

**Author notes:** Corresponding author: Junya Fukuoka, MD, PhD, Department of Pathology, Nagasaki University Graduate School of Biomedical Sciences, 1-12-4 Sakamoto, Nagasaki 852-8523, Japan.

## Abstract

Hypersensitivity pneumonitis (HP) and interstitial pneumonia (IP) have several overlapping characteristics, and a high diagnostic concordance rate of HP is rarely obtained. New guideline, highly influenced by pathology, were devised for its diagnosis. We recently reported that the 2020 HP guideline may result in a possible overdiagnosis of fibrotic HP (fHP) through multidisciplinary discussion. Here, we attempted to investigate the impact of the 2020 HP guideline on the pathological diagnosis of cases previously diagnosed as IP. We classified 247 cases with fibrotic IP diagnoses sourced from 2014–2019 into three categories according to the 2020 HP guideline: typical, probable, and indeterminate HP. The original pathological diagnosis and categorization based on the 2020 HP guideline were compared. The clinical data including serum data and pulmonary function tests were compared among groups. The number of cases that changed to HP from an original diagnosis other than HP based on the guideline was 56 (23%). The clinical data of these cases bore a greater resemblance to cases diagnosed as indeterminate for HP than those diagnosed as typical or probable. The ratio of typical and probable HP to the total cases was significantly lower when using a transbronchial lung cryobiopsy (TBLC). Based on the new guideline, the pathological diagnosis of HP efficiently excluded HP cases but increased the rate of HP diagnosis for cases with fibrotic IP that may not suit an HP diagnosis. Thus, a TBLC may not be useful when imparting findings for fibrotic HP diagnosis using the new criteria.

**Key messages:**

- What is the key question? > Does the 2020 HP Guideline improve pathological diagnosis?
- What is the bottom line? > By applying the new guideline, about 1/4 of the pathological diagnoses were changed from not chronic HP to probable or typical fHP, but most of the changed cases showed a clinical picture closer to not chronic HP.
- Why read on? > To understand that simple application of the pathological criteria of the HP guideline may cause a misleading diagnosis.
