## Supplemental Table for "The effect of hypersensitivity pneumonitis guideline on the pathologic diagnosis of interstitial pneumonia"

### Sheet: シート1
		Original diagnosis / 2020 HP guideline diagnosis
	Parameter	HP+ /HP+ (n = 26)	HP- /HP+ (n = 55)	HP-/indeterminate (n = 63)	P-value
	Sex
	Female	7	12	19	0.6
	Male	19	43	44
	Age	58.3 ± 12.9	61.9 ± 9.01	62.1 ± 8.39	0.2
	BI	504 ± 479	595 ± 521	471 ± 602	0.5
	Blood parameters
	IgG(mg/dL)	1615 ± 413	1518 ± 359	1554 ± 377	0.6
	KL-6 (U/mL)	2106 ± 1854	1189 ± 898	1686 ± 1176	<0.01
	SP-D(ng/mL)	399 ± 154	218 ± 142	304 ± 289	<0.01
	Bird antibody
	Positive	11	7	12	<0.01
	Negative	15	48	51
	BAL cells
	TC(x10^5)	2.07 ± 0.886	1.98 ± 1.44	2.15 ± 1.98	0.9
	Mφ(%)	66.6 ± 27.1	80.9 ± 19.2	89.2 ± 116	0.5
	Ly(%)	22.8 ± 23.4	13.9 ± 18.1	15.0 ± 18.9	0.2
	CD4/8	4.28 ± 5.85	3.36 ± 2.51	2.61 ± 2.13	0.1
	Respiratory function
	%VC (%)	86.2 ± 23.3	94.2 ± 18.7	83.9 ± 18.6	0.02
	%FEV1.0 (%)	83.8 ± 8.59	81.5 ± 9.54	83.0 ± 7.64	0.5
	%DLco (%)	64.2 ± 19.5	70.5 ± 20.4	68.8 ± 20	0.1
	Abbreviations: Dx: diagnosis, HP: hypersensitivity pneumonitis, BI: Brinkman index, KL-6: Krebs von den Lungen-6, SP-D: surfactant protein D, BAL: bronchoalveolar lavage, TC: total cells, Mφ: macrophages, Ly: lymphocytes, FVC: forced vital capacity, FEV: forced expiratory volume, DLco: diffusing capacity of carbon monoxide
